# A human milk oligosaccharide alters the microbiome, circulating hormones, cytokines and metabolites in a randomized controlled trial of older individuals

**DOI:** 10.1101/2023.08.18.23294085

**Authors:** Matthew M. Carter, Diane Demis, Dalia Perelman, Michelle St. Onge, Christina Petlura, Kristen Cunanan, Kavita Mathi, Holden T. Maecker, Jo May Chow, Jennifer L. Robinson, Erica D. Sonnenburg, Rachael H. Buck, Christopher D. Gardner, Justin L. Sonnenburg

**Affiliations:** Department of Microbiology and Immunology, Stanford University School of Medicine, Stanford, CA, USA; Stanford Prevention Research Center, Stanford University School of Medicine, Stanford, CA, USA; Quantitative Sciences Unit, Stanford University School of Medicine, Stanford, CA, USA; Chan Zuckerberg Biohub, San Francisco, CA, USA; Human Immune Monitoring Center, Stanford University, School of Medicine, Stanford, CA 94304, United States of America; Abbott Nutrition, 3300 Stelzer Road, Columbus, OH 43219, USA; Center for Human Microbiome Studies, Stanford University School of Medicine, Stanford, CA, USA

## Abstract

Aging-related decline in immune function is associated with diseases like cancer, atherosclerosis, and neurodegenerative conditions. This study aimed to improve the aging gut microbiota and immune system by introducing a prebiotic oligosaccharide, 2-fucosyllactose (2’-FL), abundant in human breast milk with established health benefits in infants and animal models. 2’-FL was consumed at either of two doses versus placebo by 89 healthy older individuals (average age = 67.3 years) in a 6-week randomized controlled trial. Although the primary endpoint (significant change in the cytokine response score) was not met, consumers of the prebiotic experienced increased levels of *Bifidobacterium* in the gut microbiota, along with elevated serum levels of insulin, high-density lipoprotein (HDL) cholesterol, and fibroblast growth factor 21 (FGF21) hormone. Multi-omics analysis indicated a systemic response to 2’-FL, which could be detected in blood and urine, showcasing the potential of this prebiotic to provide diverse benefits to aging individuals.
