## Supplementary material for "A human milk oligosaccharide alters the microbiome, circulating hormones, cytokines and metabolites in a randomized controlled trial of older individuals": Table S1

### Sheet: Table 1
Table S1. Related to Figure 1. Demographic information of participants.
		Placebo	Low Dose 2FL	High Dose 2FL	Combined
Sex, No.	Women	20	17	12	49
	Men	10	13	17	40
Age, mean (SD), y		68.8 (7.4)	66.7 (3.8)	66.5 (4.3)	67.3 (5.4)
Highest level of education achieved, No.	Some college	4	2	0	6
	College graduate	11	6	8	25
	Some post-graduate school	3	3	5	11
	Post-graduate degree	12	19	15	46
	Not reported	0	0	1	1
Race/ethnicity, No.	White	26	24	21	71
	Hispanic/Latinx	1	2	1	4
	Asian	3	4	4	11
	Black/AA	0	0	1	1
	Other	0	0	2	2
Weight, mean (SD), kg	Women	71.8 (10.9)	68.5 (16.8)	73.4 (14.2)	71.2 (14.0)
	Men	69.7 (11.5)	71.8 (9.8)	72.8 (14.5)	71.4 (11.9)
	Both sexes	71.1 (10.9)	69.9 (14.1)	73.0 (14.2)	71.3 (13.0)
Body mass index, mean (SD)	Women	25.6 (3.2)	24.1 (4.3)	25.0 (2.8)	24.9 (3.4)
	Men	24.8 (2.3)	24.4 (2.4)	24.4 (4.0)	24.5 (2.9)
	Both sexes	25.3 (2.9)	24.2 (3.5)	24.6 (3.5)	24.7 (3.3)
Blood pressure, mean (SD), mm Hg	Systolic	127.4 (15.5)	124.1 (17.6)	127.3 (14.3)	126.2 (15.8)
	Diastolic	72.5 (8.7)	73.5 (11.6)	72.3 (11.1)	72.8 (10.5)
Blood lipid level, mean (SD), mg/dL	Total Cholesterol	209 (41)	199 (40)	194 (40)	201 (40)
	HDL Cholesterol	64 (17)	65 (19)	63 (19)	64 (18)
	LDL Cholesterol	127 (35)	116 (36)	114 (33)	119 (35)
	Triglycerides	88 (29)	92 (44)	89 (42)	90 (38)
Fasting glucose, mean (SD), mg/dL		95 (9)	96 (17)	92 (10)	94 (12)
Fasting insulin, mean (SD), µIU/mL		8.9 (3.2)	8.7 (4.4)	9.7 (3.7)	9.1 (3.8)
