## Supplementary material for "A human milk oligosaccharide alters the microbiome, circulating hormones, cytokines and metabolites in a randomized controlled trial of older individuals": Table S2

### Sheet: Sheet1
Table S2. Participants that extended the duration of their consumption of placebo/2’-FL containing supplement as a result of COVID-19-related protocol deviations
Participant ID	Intervention phase extension (days)
4069	65
4074	68
4075	68
4076	65
4077	55
4078	67
4080	68
4081	66
4082	70
4083	91
4087	61
4088	74
4089	67
4090	57
4092	65
