## Supplementary material for "A human milk oligosaccharide alters the microbiome, circulating hormones, cytokines and metabolites in a randomized controlled trial of older individuals": Table S6

### Sheet: proteomics regression results
	High Dose vs. Placebo				Low Dose vs. Placebo				High Dose vs. Low Dose
feature	coef	stderr	pval	qval	coef	stderr	pval	qval	coef	stderr	pval	qval
fgf21_inflam	0.225101	0.0546378	5.90957e-05	0.00401851	0.165913	0.103013	0.109058	0.866529	0.212572	0.0507154	4.48329e-05	0.00304864
cd40	0.179069	0.0669512	0.00821183	0.0864945	0.219181	0.100123	0.0299053	0.866529	0.18756	0.057036	0.00122846	0.0417676
ccl25	0.11542	0.0434385	0.00863297	0.0864945	0.0591503	0.0634788	0.35271	0.866529	0.103509	0.037845	0.00691032	0.0744163
opg_inflam	0.169512	0.0651409	0.0100797	0.0864945	0.086504	0.0865679	0.319039	0.866529	0.151941	0.0572773	0.00875486	0.0744163
il10rb	0.149012	0.0576102	0.0105313	0.0864945	0.0367829	0.0769517	0.633243	0.914247	0.125255	0.0515719	0.0162118	0.0744971
cd6	0.131178	0.0513342	0.0114838	0.0864945	0.0563199	0.0822599	0.494461	0.866529	0.115332	0.0475861	0.0164332	0.0744971
dner	0.149681	0.0586175	0.0115425	0.0864945	0.0973418	0.0754859	0.198904	0.866529	0.138602	0.0517318	0.00811728	0.0744163
mcp4	0.128633	0.0511186	0.012784	0.0864945	0.0386648	0.0917954	0.674118	0.914247	0.109588	0.0511823	0.0337136	0.0790526
cd5	0.127406	0.0514549	0.0142624	0.0864945	0.0406922	0.0780846	0.602931	0.911096	0.109051	0.0439457	0.0140731	0.0744971
il8	0.153768	0.0650514	0.0192179	0.0864945	0.0948713	0.108953	0.385073	0.866529	0.141301	0.0599836	0.0196507	0.0767958
lifr	0.151841	0.0655556	0.0217401	0.0864945	0.0214739	0.0909597	0.813644	0.940275	0.124245	0.0570515	0.0308259	0.0790526
scf_inflam	0.109732	0.047429	0.0218865	0.0864945	0.0442671	0.0642537	0.491767	0.866529	0.0958745	0.0423862	0.0249916	0.0790526
ccl3_inflam	0.118606	0.0512916	0.0219553	0.0864945	0.0998987	0.0825451	0.227813	0.866529	0.114646	0.0456989	0.0130702	0.0744971
st1a1	0.163048	0.070828	0.022546	0.0864945	0.315892	0.122641	0.0108233	0.735983	0.195402	0.0627978	0.00218908	0.0496192
vegfa	0.102557	0.0447655	0.023192	0.0864945	0.0502968	0.073894	0.49698	0.866529	0.0914946	0.0407703	0.0261367	0.0790526
hgf	0.140152	0.0619216	0.0248772	0.0864945	0.0871336	0.0989673	0.379828	0.866529	0.128929	0.0549399	0.0201124	0.0767958
tweak	0.160309	0.0710659	0.0253597	0.0864945	0.144833	0.0968948	0.136773	0.866529	0.157033	0.0634361	0.0143047	0.0744971
ada	0.138041	0.0614537	0.0259752	0.0864945	0.0286669	0.0909885	0.753089	0.914247	0.114889	0.0536047	0.03354	0.0790526
cxcl6	0.105264	0.0471862	0.0270012	0.0864945	0.0996619	0.0849209	0.242147	0.866529	0.104078	0.0448287	0.0214576	0.0767958
cxcl11	0.106054	0.0480402	0.0286108	0.0864945	0.0272828	0.0916741	0.766354	0.914247	0.0893795	0.0456384	0.0518454	0.108577
ccl11	0.132848	0.0603953	0.0291818	0.0864945	0.14955	0.0876446	0.0897125	0.866529	0.136383	0.0548938	0.0139592	0.0744971
ccl19	0.104218	0.0480784	0.0315741	0.0864945	0.0374133	0.0614286	0.543275	0.870421	0.0900772	0.0403051	0.0267512	0.0790526
tnfb	0.107993	0.0498352	0.0316269	0.0864945	0.027553	0.0859586	0.748941	0.914247	0.0909653	0.0450688	0.0451537	0.102348
sirt2	0.173079	0.0798976	0.0316836	0.0864945	0.253773	0.135625	0.0629846	0.866529	0.190161	0.0713377	0.00843886	0.0744163
ccl4	0.109251	0.05047	0.0318077	0.0864945	0.0545817	0.0849526	0.521387	0.870421	0.0976786	0.0454731	0.0331512	0.0790526
csf1	0.133013	0.0619583	0.0332256	0.0864945	0.0553821	0.0793044	0.485881	0.866529	0.11658	0.0527216	0.0283773	0.0790526
slamf1	0.131023	0.0614212	0.0343434	0.0864945	-0.102753	0.113015	0.364489	0.866529	0.0815379	0.0570719	0.154961	0.202642
stampb	0.165286	0.078375	0.0364176	0.0873727	0.260074	0.138451	0.0619731	0.866529	0.18535	0.0686244	0.00762736	0.0744163
flt3l	0.116099	0.055469	0.037829	0.0873727	0.0986262	0.0815471	0.228117	0.866529	0.112401	0.0489298	0.0228496	0.0776885
mcp1_inflam	0.126542	0.0608169	0.0389598	0.0873727	0.0328129	0.101006	0.745673	0.914247	0.106702	0.0550527	0.0542883	0.108577
il18_inflam	0.0844879	0.0408981	0.040363	0.0873727	-0.0195953	0.0622528	0.75331	0.914247	0.0624557	0.0354066	0.0795675	0.133519
il18r1	0.0977358	0.047844	0.0426161	0.0873727	0.014563	0.0752335	0.846735	0.940275	0.0801299	0.0402927	0.0483681	0.106098
tnfsf14	0.158282	0.0778654	0.0436325	0.0873727	0.209818	0.136056	0.124835	0.866529	0.169191	0.0683307	0.0142811	0.0744971
upa_inflam	0.122164	0.060113	0.0436863	0.0873727	0.0779946	0.0777809	0.317359	0.866529	0.112814	0.0522765	0.0323543	0.0790526
cxcl10	0.119621	0.0594158	0.0456626	0.0887158	-0.00188258	0.110502	0.986427	0.986427	0.0939012	0.0516671	0.0709441	0.133519
mmp1	0.0580493	0.029867	0.0535954	0.101236	-0.0271	0.0719738	0.706979	0.914247	0.040025	0.0321185	0.214448	0.247161
axin1	0.147527	0.079906	0.0665932	0.11889	0.191982	0.140995	0.175059	0.866529	0.156937	0.0673095	0.0209168	0.0767958
cxcl5	0.0759536	0.04141	0.0683751	0.11889	-0.0359211	0.0770618	0.641696	0.914247	0.0522721	0.0386497	0.178058	0.222723
tnfrsf9	0.087936	0.0481131	0.0693487	0.11889	0.068019	0.0674093	0.314338	0.866529	0.08372	0.0429545	0.0529661	0.108577
cst5	0.0818468	0.0448765	0.0699351	0.11889	0.00150603	0.0636658	0.981154	0.986427	0.0648403	0.0411973	0.117404	0.162928
trail	0.11374	0.0644846	0.0795558	0.130077	0.0410967	0.0894826	0.646607	0.914247	0.0983631	0.0552719	0.0769564	0.133519
cx3cl1	0.103861	0.0590385	0.0803415	0.130077	0.0149776	0.0921975	0.871137	0.940275	0.0850462	0.0479777	0.0781149	0.133519
cd244	0.101105	0.0580446	0.0833448	0.131801	0.0137548	0.0806601	0.86479	0.940275	0.0826145	0.0500003	0.100356	0.145196
cxcl1_inflam	0.0969019	0.0570922	0.0914721	0.141366	0.044613	0.10186	0.661934	0.914247	0.0858334	0.0497006	0.0860149	0.139262
pdl1	0.107782	0.0641234	0.0946286	0.142994	0.0730758	0.0943562	0.439694	0.866529	0.100435	0.0560109	0.0747605	0.133519
tnf	0.116456	0.0707188	0.101456	0.149979	0.0218314	0.111743	0.845328	0.940275	0.0964262	0.0595863	0.107494	0.152283
osm	0.1107	0.0693329	0.112201	0.162334	0.0222171	0.128486	0.862917	0.940275	0.0919703	0.0591847	0.122089	0.166041
mcp2	0.0688793	0.0434483	0.114753	0.162566	0.06373	0.0841694	0.449964	0.866529	0.0677893	0.0407939	0.0984386	0.145196
il10	0.0765581	0.0517329	0.140758	0.193981	0.0119651	0.0934205	0.898234	0.944896	0.0628851	0.0368996	0.0901993	0.142641
lap_tgfbeta1	0.0862584	0.0585646	0.142633	0.193981	0.131255	0.0928123	0.15907	0.866529	0.0957833	0.0544706	0.0805044	0.133519
trance	0.0639266	0.0475844	0.180921	0.241228	0.0881069	0.0765641	0.251392	0.866529	0.0690451	0.0416199	0.0990036	0.145196
il7	0.0732897	0.057588	0.204878	0.267917	-0.0668634	0.120935	0.581042	0.897974	0.0436222	0.060257	0.470118	0.515613
cdcp1	0.0637731	0.0509927	0.212787	0.268893	-0.0906724	0.081865	0.269553	0.866529	0.0310803	0.0453256	0.493846	0.533041
tgfalpha	0.0942441	0.0757996	0.215458	0.268893	0.15577	0.134578	0.248648	0.866529	0.107268	0.0634229	0.0926425	0.143175
cd8a	0.0433811	0.0350462	0.217487	0.268893	0.0778564	0.054017	0.151268	0.866529	0.0506788	0.0280441	0.0725449	0.133519
four_ebp1	0.0873886	0.0735158	0.236214	0.286831	0.163887	0.150203	0.27672	0.866529	0.103582	0.0684598	0.132163	0.176217
fgf19	0.0891879	0.0776421	0.252292	0.300979	0.0868519	0.142887	0.544079	0.870421	0.0886934	0.0642922	0.169574	0.217567
il12b	0.0461446	0.0420409	0.273927	0.320791	0.0405288	0.0677406	0.550413	0.870421	0.0449558	0.0357698	0.210578	0.247161
cxcl9	0.0463775	0.042644	0.278333	0.320791	-0.085923	0.0918179	0.350659	0.866529	0.0183723	0.0424237	0.665525	0.696241
ccl23	0.0601266	0.0599814	0.317565	0.359907	0.070196	0.0913973	0.443498	0.866529	0.0622581	0.0497675	0.212693	0.247161
ifngamma	0.0588161	0.0655123	0.370569	0.413093	-0.0493225	0.127655	0.699686	0.914247	0.0359254	0.0558336	0.520823	0.553374
ccl28	0.046805	0.057064	0.413239	0.45323	0.155906	0.100571	0.122889	0.866529	0.0698993	0.0519331	0.180143	0.222723
mmp10	0.0417256	0.0559203	0.4566	0.492838	0.072136	0.0877221	0.412005	0.866529	0.0481629	0.0484285	0.321411	0.358295
casp8	0.0568085	0.0808023	0.482983	0.513169	0.193763	0.136263	0.156802	0.866529	0.085799	0.067261	0.203864	0.247161
enrage	0.0450359	0.0714635	0.529414	0.553848	0.131042	0.126578	0.301966	0.866529	0.0632415	0.0585345	0.281516	0.319051
il6_inflam	0.0184886	0.0690389	0.789178	0.813092	-0.0963608	0.12572	0.444424	0.866529	-0.00582254	0.0368369	0.874598	0.901101
ccl20	0.011775	0.0500808	0.814398	0.826554	-0.00882246	0.11819	0.940581	0.969083	0.00741496	0.0526802	0.888234	0.901491
il17c	0.00763967	0.0659763	0.907952	0.907952	-0.0147561	0.121167	0.90321	0.944896	0.00289897	0.0565475	0.959175	0.959175

### Sheet: metabolomics regression results
	High Dose vs. Placebo				Low Dose vs. Placebo				High Dose vs. Low Dose
metabolite	coef	stderr	pval	qval	coef	stderr	pval	qval	coef	stderr	pval	qval
OCTANOYLCARNITINE	-0.16115	0.0344882	5.95476e-06	0.00073839	-0.0745452	0.0391258	0.0583483	0.405537	-0.151844	0.0357982	3.60792e-05	0.00447382
URACIL	0.363316	0.137165	0.00882653	0.432874	0.0687789	0.106161	0.517896	0.920865	0.302548	0.083936	0.000408748	0.0177242
TAURINE	0.102886	0.0397544	0.0104728	0.432874	0.0771476	0.0340137	0.0245157	0.276359	0.108788	0.0341733	0.00172611	0.0535093
GLUTAMIC ACID	0.077305	0.0324028	0.0181246	0.545995	0.0770711	0.0298342	0.0105838	0.257385	0.0893953	0.0248936	0.000428811	0.0177242
4-ACETAMIDOPHENOL	-0.281553	0.121835	0.0220159	0.545995	0.107206	0.104086	0.304411	0.815461	-0.170141	0.106706	0.112653	0.609729
HOMOCYSTINE	-0.308564	0.15014	0.0413648	0.600927	-0.0974755	0.132519	0.462962	0.920865	-0.272607	0.110697	0.0147709	0.261422
1,6-ANHYDRO-B-GLUCOSE	-0.0182801	0.00918493	0.0481404	0.600927	0.00133901	0.0090364	0.882368	0.959768	-0.0132993	0.00816149	0.105023	0.609729
1-AMINOCYCLOPROPANE-1-CARBOXYLIC ACID	0.0213314	0.0109854	0.0537875	0.600927	0.0276817	0.0106469	0.0101016	0.257385	0.0272382	0.00968365	0.00547935	0.135888
INDOLEPROPIONIC ACID	0.121866	0.063048	0.0548799	0.600927	0.11306	0.061942	0.0696287	0.405537	0.137545	0.0551928	0.013641	0.261422
5-AMINOPENTANOIC ACID	-0.0234158	0.0121381	0.0553519	0.600927	0.00796476	0.0118718	0.503151	0.920865	-0.0145312	0.0107553	0.178435	0.609729
CREATINE	0.0479325	0.0255081	0.0619111	0.600927	0.00296687	0.0255787	0.907791	0.966819	0.037468	0.0241002	0.12185	0.609729
BUPROPION	0.442296	0.238431	0.0652937	0.600927	0.00844683	0.260505	0.974169	0.99174	0.33815	0.229859	0.143075	0.609729
DEOXYCARNITINE	-0.0255338	0.0138153	0.0662765	0.600927	0.00507679	0.0149588	0.734718	0.920865	-0.0172916	0.0129548	0.183708	0.609729
CYSTINE	-0.0528502	0.029357	0.0735619	0.600927	0.012782	0.0260359	0.624072	0.920865	-0.0348791	0.0227506	0.127076	0.609729
3-HYDROXYPROPIONIC ACID	-0.0237372	0.0134932	0.080312	0.600927	0.00458223	0.0116857	0.695434	0.920865	-0.0161299	0.0114824	0.161889	0.609729
DECANOYLCARNITINE	-0.303733	0.17839	0.0904326	0.600927	0.0495766	0.154708	0.748999	0.920865	-0.210022	0.153779	0.173794	0.609729
ORNITHINE	0.0360603	0.021246	0.0914431	0.600927	0.0309772	0.0186939	0.0992564	0.405537	0.0397068	0.0173052	0.0229636	0.261422
2-METHOXYCINNAMALDEHYDE	-0.138335	0.0821821	0.0941256	0.600927	0.0291659	0.080797	0.718542	0.920865	-0.0930153	0.068183	0.174276	0.609729
DOXYLAMINE	-0.29222	0.174684	0.0961645	0.600927	-0.0832529	0.164626	0.613682	0.920865	-0.254537	0.15918	0.111633	0.609729
METHIONINE	-0.0337164	0.0202014	0.0969238	0.600927	0.038462	0.0203714	0.0606391	0.405537	-0.0101064	0.0178287	0.571545	0.962931
HYPOXANTHINE	0.0463806	0.0297201	0.12045	0.707122	0.0492653	0.027946	0.0796283	0.405537	0.0548467	0.0241705	0.0244938	0.261422
URIDINE	-0.0289461	0.0187997	0.125457	0.707122	0.003839	0.0185789	0.836532	0.942803	-0.0203703	0.0164077	0.216099	0.669908
HOMOCITRULLINE	-0.0437576	0.0291929	0.135719	0.709863	0.0232465	0.0298426	0.437025	0.920865	-0.0238036	0.0255973	0.353705	0.853081
PROPYLPARABEN	-0.0616574	0.0418125	0.142133	0.709863	0.00321604	0.0441238	0.941978	0.981557	-0.0453784	0.037028	0.222047	0.671556
N-ACETYL-TYROSINE	0.12682	0.0869581	0.146543	0.709863	0.00947752	0.0858718	0.912241	0.966819	0.0997852	0.0703487	0.157862	0.609729
2-AMINO-2-METHYLPROPANOIC ACID	-0.0329175	0.0229342	0.153007	0.709863	0.0121999	0.0214816	0.570799	0.920865	-0.0200257	0.0195475	0.307048	0.802835
PYRIDOXAMINE	-0.0295709	0.0206813	0.154567	0.709863	0.000158873	0.0153241	0.99174	0.99174	-0.022318	0.0159336	0.163099	0.609729
PYROGLUTAMIC ACID	0.0228332	0.0163581	0.164553	0.728734	0.0373495	0.014279	0.00966463	0.257385	0.0322491	0.0136213	0.0190111	0.261422
PHENOLSULFONIC ACID	-0.118517	0.0861558	0.17072	0.729974	0.0340536	0.0941931	0.71813	0.920865	-0.0760568	0.0824793	0.357744	0.853081
4-QUINOLINECARBOXYLIC ACID	-0.039163	0.0295601	0.186965	0.755732	0.00782912	0.0200475	0.69661	0.920865	-0.0265043	0.0244202	0.279279	0.802835
INOSINE	-0.147657	0.113313	0.194276	0.755732	-0.181635	0.103925	0.0822216	0.405537	-0.184546	0.0889186	0.039425	0.349193
PHOSPHOCHOLINE	0.037993	0.029358	0.197347	0.755732	0.0111969	0.0288683	0.698578	0.920865	0.0332431	0.0240271	0.168275	0.609729
N-ACETYLTRYPTOPHAN	0.0303601	0.0236588	0.201122	0.755732	0.0544882	0.0237362	0.0228598	0.276359	0.044814	0.019686	0.0240448	0.261422
N-ACETYLNEURAMINATE	0.105924	0.0862083	0.220852	0.792493	0.117824	0.0652855	0.0727944	0.405537	0.127388	0.0634597	0.0462662	0.367047
TRYPTOPHAN	0.0161323	0.0134119	0.230682	0.792493	0.0216757	0.0123573	0.0811274	0.405537	0.0208963	0.0109873	0.0588506	0.429263
ASPARAGINE	0.0178003	0.0150389	0.238189	0.792493	0.0283667	0.0136948	0.0397607	0.328688	0.0248401	0.0118579	0.0376443	0.349193
CHOLINE	0.0168988	0.0143416	0.240293	0.792493	0.0335208	0.0137207	0.0155332	0.257385	0.0262232	0.0116218	0.0252989	0.261422
ISOVALERYLGLYCINE	0.0230655	0.0196827	0.242861	0.792493	0.0279431	0.0187154	0.137183	0.49602	0.0286555	0.0157476	0.0705375	0.478036
GUANOSINE	-0.182516	0.159098	0.252887	0.80405	-0.220177	0.129959	0.0919655	0.405537	-0.226375	0.113341	0.0473609	0.367047
SN-GLYCERO-3-PHOSPHOCHOLINE	0.026799	0.0237377	0.260476	0.807476	-0.0019943	0.0239892	0.933838	0.981322	0.0194845	0.020092	0.333518	0.827601
1,5-ANHYDRO-GLUCITOL	-0.0253429	0.023537	0.283102	0.845464	-0.0028292	0.0206915	0.891396	0.961158	-0.0203152	0.0178739	0.257284	0.7596
NIFEDIPINE	0.074429	0.0695971	0.286367	0.845464	-0.0898097	0.0600735	0.136676	0.49602	0.0203442	0.0594403	0.732568	0.981903
SEROTONIN	-0.027226	0.0264496	0.304751	0.864808	0.00886999	0.0278012	0.75006	0.920865	-0.0170523	0.022789	0.455314	0.910628
CATECHOL	-0.0466528	0.0455218	0.306867	0.864808	0.0108272	0.0398869	0.78636	0.929319	-0.0309717	0.0396209	0.435458	0.899948
1-METHYLNICOTINAMIDE	-0.0364482	0.0362824	0.316508	0.872156	0.0275285	0.0344118	0.424786	0.920865	-0.0165553	0.0305313	0.58835	0.962931
BETAINE	-0.0179625	0.0194488	0.356991	0.944382	0.0405834	0.0250085	0.106395	0.412281	0.00266759	0.0189007	0.887926	0.981903
2-METHYLHIPPURIC ACID	0.0833523	0.0924741	0.368651	0.944382	0.0994607	0.0865008	0.25175	0.743263	0.102945	0.0752836	0.173266	0.609729
PHENYLALANINE	-0.0163933	0.0183989	0.374171	0.944382	0.00818131	0.0130417	0.53125	0.920865	-0.00912925	0.0169193	0.590184	0.962931
INDOLEPYRUVIC ACID	0.0170017	0.019477	0.383923	0.944382	-0.00426112	0.0171503	0.804065	0.929935	0.0111607	0.0165864	0.50192	0.962194
3-AMINOSALICYLIC ACID	0.0244591	0.029469	0.407685	0.944382	0.0150699	0.0268046	0.574676	0.920865	0.0245516	0.0237542	0.302782	0.802835
MALIC ACID	0.186336	0.228444	0.415806	0.944382	-0.397825	0.217472	0.0690165	0.405537	-0.0183865	0.168253	0.913108	0.981903
BETAINE	-0.0235165	0.0302631	0.438181	0.944382	0.0343536	0.0282898	0.226216	0.70127	-0.00403258	0.0238337	0.865839	0.981903
OCTYL GALLATE	-0.0928857	0.120993	0.443715	0.944382	0.258993	0.137577	0.0613864	0.405537	0.0334832	0.148055	0.821349	0.981903
ALANINE	0.0104013	0.0140816	0.461123	0.944382	0.0381835	0.0135773	0.00546783	0.257385	0.0231739	0.0128583	0.0732474	0.478036
4-AMINOPHENOL	-0.105404	0.147734	0.476516	0.944382	0.14348	0.16563	0.387503	0.912387	-0.022281	0.12697	0.860905	0.981903
5-HYDROXYINDOLE	-0.0261507	0.0369583	0.480163	0.944382	-0.0140483	0.0358	0.695221	0.920865	-0.0254225	0.0297821	0.394498	0.858206
1-METHYLXANTHINE	-0.144341	0.207945	0.48853	0.944382	-0.348284	0.205419	0.0917222	0.405537	-0.248817	0.175275	0.157529	0.609729
5'-METHYLTHIOADENOSINE	-0.0233135	0.0348742	0.504704	0.944382	0.0153284	0.0328862	0.641707	0.920865	-0.0115029	0.0150213	0.444855	0.904295
PANTOTHENIC ACID	-0.0223671	0.0339374	0.510726	0.944382	0.00591129	0.029989	0.843961	0.942803	-0.0145604	0.025299	0.565679	0.962931
TRIMETHYLAMINE N-OXIDE	-0.0392264	0.0606913	0.518924	0.944382	-0.102782	0.0624188	0.101384	0.405537	-0.0708776	0.0509628	0.166081	0.609729
ASP-PHE	0.0606691	0.104504	0.562302	0.944382	0.10753	0.0902465	0.23503	0.710823	0.0890097	0.0830199	0.285146	0.802835
GALACTITOL	-0.0594735	0.104212	0.568945	0.944382	0.0548858	0.0958398	0.567578	0.920865	-0.0230198	0.0763898	0.763512	0.981903
XANTHURENIC ACID	0.0305842	0.0538262	0.570634	0.944382	-0.0673739	0.0553905	0.225455	0.70127	-0.00385031	0.0480682	0.93625	0.981903
PROPIONYLCARNITINE	0.0189558	0.0336805	0.57429	0.944382	0.0551932	0.031896	0.0852805	0.405537	0.0364649	0.0275165	0.186853	0.609729
5-HYDROXYMETHYL-2-FURANCARBOXYLIC ACID	-0.0206206	0.0378452	0.586547	0.944382	0.0173056	0.0350337	0.621932	0.920865	-0.0086724	0.0284986	0.761258	0.981903
ARGININE	-0.00926671	0.017267	0.592184	0.944382	-0.0135466	0.0135039	0.317138	0.815461	-0.0124423	0.0142687	0.384417	0.854513
TRIGONELLINE	-0.0263087	0.0497673	0.597736	0.944382	0.0110631	0.0406821	0.785981	0.929319	-0.0154792	0.0329976	0.639588	0.979755
4-HYDROXY-PHENYLGLYCINE	0.0316552	0.0627495	0.614574	0.944382	0.0658889	0.0663793	0.322238	0.815461	0.0503629	0.0570187	0.378317	0.854513
ELAIDIC ACID	-0.0358727	0.0715882	0.616939	0.944382	0.0508658	0.0599526	0.39733	0.912387	-0.00676781	0.0624455	0.91382	0.981903
5-HYDROXY-TRYPTOPHAN	-0.0100599	0.0202269	0.619571	0.944382	-0.0121427	0.0194116	0.532413	0.920865	-0.0124801	0.0138245	0.367913	0.854513
LISINOPRIL	0.145765	0.296111	0.623155	0.944382	0.12128	0.279429	0.664791	0.920865	0.158927	0.251122	0.527655	0.962194
5-HYDROXYINDOLE-3-ACETIC ACID	0.0133852	0.028314	0.636995	0.944382	0.0345607	0.0235026	0.14318	0.49602	0.0239805	0.0235115	0.309178	0.802835
METFORMIN	-0.137195	0.290793	0.637668	0.944382	0.192107	0.274688	0.485232	0.920865	-0.0268564	0.218737	0.902424	0.981903
ACETYL-CARNITINE	-0.0304574	0.0656729	0.643393	0.944382	0.0113675	0.0700169	0.87121	0.956018	-0.0184972	0.0577387	0.749081	0.981903
CREATININE	-0.00831666	0.0180523	0.645594	0.944382	0.00895723	0.017134	0.601778	0.920865	-0.00270527	0.0150679	0.857725	0.981903
OMEGA-HYDROXYDODECANOIC ACID	-0.0377587	0.0841242	0.654105	0.944382	-0.0331069	0.0807069	0.682141	0.920865	-0.0418457	0.0737042	0.570939	0.962931
1-METHYLURIC ACID	0.0336872	0.0771054	0.66273	0.944382	-0.0277144	0.077898	0.722426	0.920865	0.0143911	0.0442907	0.745631	0.981903
BETA-LACTOSE	0.0064689	0.0148377	0.663398	0.944382	-0.00884514	0.0138604	0.524185	0.920865	0.00135165	0.0125069	0.914063	0.981903
PUTRESCINE	0.00964417	0.0230291	0.675895	0.944382	0.019295	0.0203901	0.345274	0.856278	0.0150316	0.0179203	0.402738	0.861025
SERINE	-0.00735895	0.0177346	0.678693	0.944382	0.00419299	0.0154887	0.786924	0.929319	-0.00388958	0.0146497	0.790936	0.981903
HIPPURIC ACID	0.0291725	0.0709332	0.681386	0.944382	-0.0659636	0.071883	0.360035	0.87538	-0.0043536	0.0600735	0.942311	0.981903
1,7-DIMETHYLURIC ACID	0.0281152	0.0687295	0.682994	0.944382	0.00168234	0.0611757	0.978091	0.99174	0.021954	0.0570147	0.700667	0.981903
3-HYDROXYINDOLE	-0.0166038	0.0420488	0.693425	0.944382	0.0286282	0.0402448	0.477792	0.920865	-0.00109489	0.0334142	0.973898	0.989864
LYSINE	-0.0111424	0.0289874	0.701163	0.944382	-0.00363472	0.0219331	0.868565	0.956018	-0.00989002	0.0217686	0.650165	0.979755
2-AMINOBENZOIC ACID	0.0157955	0.0415405	0.704231	0.944382	0.0215688	0.0389456	0.580395	0.920865	0.0205986	0.033708	0.541943	0.962931
3-METHYLHISTIDINE	0.0201999	0.053147	0.704355	0.944382	0.0173529	0.0494291	0.725952	0.920865	0.0222427	0.0438453	0.61259	0.978139
BIOTIN	0.10206	0.27024	0.706143	0.944382	-0.341225	0.255117	0.18275	0.596341	-0.0594922	0.229129	0.795447	0.981903
PHENYLACETYL-GLUTAMINE	-0.0194315	0.0517045	0.707513	0.944382	0.0315096	0.0524624	0.548858	0.920865	-0.00208038	0.0437879	0.962161	0.989396
AMINO(4-HYDROXYCYCLOHEXYL)ACETIC ACID	-0.00931614	0.0253631	0.713836	0.944382	0.000439581	0.0219202	0.984023	0.99174	-0.00687504	0.0190848	0.71911	0.981903
CARNITINE	-0.00652503	0.0178976	0.715873	0.944382	0.028861	0.0196673	0.144006	0.49602	0.00662685	0.0165195	0.688802	0.981903
NEPSILON,NEPSILON,NEPSILON-TRIMETHYLLYSINE	-0.00963005	0.0266099	0.717871	0.944382	-0.0123846	0.0286418	0.665975	0.920865	-0.0122517	0.0243349	0.615281	0.978139
CINNAMALDEHYDE	-0.0132334	0.037422	0.72405	0.944382	-0.00867065	0.0333046	0.794898	0.929881	-0.0134907	0.0302152	0.655804	0.979755
TRYPTOPHAN ETHYL ESTER	-0.0205059	0.0593969	0.730337	0.944382	0.0103405	0.0493395	0.834234	0.942803	-0.0113767	0.049398	0.818125	0.981903
OMEPRAZOLE	-0.0769415	0.224423	0.732134	0.944382	-0.16977	0.228574	0.458616	0.920865	-0.126268	0.1973	0.523033	0.962194
PROPIONYLGLYCINE	-0.0051916	0.0152395	0.733767	0.944382	0.0305009	0.0142408	0.0335623	0.297266	0.00829323	0.0129083	0.521417	0.962194
ADENOSINE	-0.105954	0.311409	0.734089	0.944382	-0.198008	0.294675	0.502479	0.920865	-0.159542	0.245606	0.516822	0.962194
PHENYLACETIC ACID	0.0226704	0.0725611	0.755088	0.944382	-0.0677541	0.0627819	0.281951	0.813069	-0.00999238	0.0614964	0.871112	0.981903
ALLOTHREONINE	-0.00544519	0.0177087	0.758842	0.944382	0.0268757	0.0160476	0.0957301	0.405537	0.00664859	0.0148235	0.65434	0.979755
PHENYLALANINE	-0.00410124	0.0135497	0.762496	0.944382	0.008934	0.0120316	0.458733	0.920865	0.000475985	0.0109756	0.965459	0.989396
PROLINE	-0.006124	0.0203515	0.763844	0.944382	0.0402454	0.0160026	0.0127867	0.257385	0.0114924	0.0179363	0.522541	0.962194
1-METHYLXANTHINE	0.0667256	0.227063	0.769214	0.944382	-0.0957867	0.195014	0.623902	0.920865	0.0121185	0.155304	0.937894	0.981903
PARAXANTHINE	0.0286213	0.112016	0.798632	0.966275	-0.161266	0.155464	0.300986	0.815461	-0.0429612	0.124663	0.7308	0.981903
GLUTAMINE	0.00203912	0.00814582	0.802632	0.966275	0.0179551	0.00719666	0.0135043	0.257385	0.00873852	0.00633466	0.169528	0.609729
7-METHYLXANTHINE	-0.0189221	0.0922301	0.837687	0.980363	-0.190992	0.0841002	0.0243378	0.276359	-0.090858	0.072296	0.210538	0.669403
ALLO-ISOLEUCINE	-0.00211864	0.0107524	0.844029	0.980363	0.0214003	0.0098977	0.0319342	0.297266	0.00697219	0.00882376	0.430515	0.899948
N-BUTYRYLGLYCINE	0.00743204	0.0443202	0.867023	0.980363	0.0129261	0.0430725	0.764449	0.929319	0.010805	0.0399969	0.787369	0.981903
INDOLEACETIC ACID	0.0119237	0.0795384	0.881009	0.980363	-0.0242021	0.0640096	0.705804	0.920865	-0.000673735	0.0594385	0.990969	0.998122
INDOLELACTIC ACID	-0.00633251	0.0428457	0.882674	0.980363	0.0207401	0.0370733	0.576564	0.920865	0.00351825	0.0326186	0.914231	0.981903
3-METHYLCATECHOL	0.0118393	0.0828661	0.886557	0.980363	-0.0398721	0.0680126	0.558449	0.920865	-0.00701707	0.061253	0.908928	0.981903
AZELAIC ACID	0.0149992	0.115579	0.896896	0.980363	-0.0595388	0.0902191	0.510143	0.920865	-0.0125065	0.0944918	0.894857	0.981903
SUBERIC ACID	0.00942342	0.0741097	0.898965	0.980363	0.00248714	0.0595356	0.966724	0.99174	0.00812906	0.0595445	0.891568	0.981903
1,5,6,7-TETRAHYDRO-4H-INDOL-4-ONE	0.00344977	0.0290007	0.905449	0.980363	0.0256494	0.0299827	0.393432	0.912387	0.0128896	0.0232896	0.580672	0.962931
4-METHYLCATECHOL	-0.00704952	0.0674624	0.916897	0.980363	-0.0199116	0.0620783	0.748774	0.920865	-0.0133148	0.0520289	0.798323	0.981903
HISTIDINE	0.00260107	0.0253114	0.91827	0.980363	-0.004798	0.0199208	0.809943	0.929935	4.59883e-05	0.019509	0.998122	0.998122
THEOPHYLLINE	0.00526019	0.0554256	0.9245	0.980363	-0.0535789	0.0532333	0.315538	0.815461	-0.0174894	0.0461209	0.704999	0.981903
4-PYRIDOXIC ACID	-0.00464569	0.051945	0.92884	0.980363	0.0186426	0.05836	0.749765	0.920865	0.00395444	0.0485632	0.935195	0.981903
3-METHYLXANTHINE	0.00935186	0.10684	0.93035	0.980363	-0.243343	0.133807	0.0706423	0.405537	-0.0904369	0.104039	0.385909	0.854513
SUBERIC ACID	-0.00604288	0.0746166	0.935547	0.980363	-0.0303423	0.0601555	0.614603	0.920865	-0.0167328	0.0620313	0.787676	0.981903
4-ACETAMIDOBUTANOIC ACID	-0.0011513	0.0154887	0.940832	0.980363	0.0213798	0.0154118	0.167096	0.559997	0.00769615	0.014121	0.586446	0.962931
KYNURENINE	0.000907531	0.0153598	0.952953	0.983201	0.0146277	0.014561	0.316457	0.815461	0.00654865	0.0139686	0.639795	0.979755
5,6-DIHYDRO THYMINE	-0.000922222	0.0180958	0.959413	0.983201	-0.00577637	0.0166282	0.728711	0.920865	-0.00301278	0.01463	0.837086	0.981903
TYROSINE	-0.00055104	0.0141974	0.969085	0.984971	0.0286705	0.013191	0.0310566	0.297266	0.0110721	0.0114218	0.33371	0.827601
CITRULLINE	0.000365246	0.0131937	0.977947	0.985897	0.027392	0.011328	0.0166055	0.257385	0.0112533	0.0110698	0.310775	0.802835
2,6-DIMETHOXYBENZOIC ACID	-0.000583707	0.0847829	0.994515	0.994515	-0.0590034	0.0713884	0.409614	0.920865	-0.0240863	0.0683016	0.724783	0.981903
